# Multi-domain AD risk burden and plasma biomarkers in cognitively unimpaired adults

**DOI:** 10.64898/2026.06.11.26355499

**Authors:** Michelle Y Li, Paulina Tolosa-Tort, Margo B Heston, Philip S Insel, Shea J Andrews, the PREVENT-AD research group

## Abstract

**Introduction:** Alzheimer’s disease (AD) pathology accumulates decades before symptom onset, yet how the cumulative effect of genetic, familial, and modifiable lifestyle risk burden jointly affects plasma biomarker levels and trajectories in cognitively unimpaired older adults remains unknown.

**Methods:** We analyzed data from 261 participants in the PREVENT-AD cohort. A composite risk score integrating *APOE* ε4 status, polygenic score, family history, and modifiable/lifestyle risk was examined against six plasma biomarkers using linear regression and linear mixed-effects models.

**Results:** *APOE* ε4 was the strongest predictor of plasma biomarker levels. Higher composite risk burden was associated with elevated ptau_181_, ptau_217_, ptau_217_/Aβ_42_, and GFAP levels, and lower Aβ_42/40_ levels. A higher risk burden was predictive of accelerated ptau_181_ accumulation.

**Discussion:** Cumulative AD risk burden is broadly associated with plasma biomarker levels and specifically predicts accelerated ptau_181_ accumulation in cognitively unimpaired older adults, supporting structured composite risk profiling as a framework for AD risk stratification.
