## Supplementary Results for "Multi-domain AD risk burden and plasma biomarkers in cognitively unimpaired adults"

### Sheet: Table S1
Table S1.
CogDrisk and LIBRA2 variables available in PREVENT-AD
CogDrisk factor	CogDrisk operationalization	CogDrisk measure and categories	CogDrisk points	LIBRA2 risk factor	LIBRA2 operationalization	LIRBA2 points	PREVENT-AD variable(s)	PREVENT-AD table(s)
Age for males	Self-reported	60-64	Reference	—	—	—	Candidate_Age, Sex	BP_Pulse_Weight_Registered_PREVENTAD, Demographics_Registered_PREVENTAD
		65-69	6
		70-74	8
		75-79	13
		80-84	17
		85-89	20
		>90	22
Age for females	Self-reported	60-64	Reference	—	—	—	Candidate_Age, Sex	BP_Pulse_Weight_Registered_PREVENTAD, Demographics_Registered_PREVENTAD
		65-69	4
		70-74	7
		75-79	11
		80-84	15
		85-89	19
		>90	23
Education	Self-reported	Highest category (>11 years)	Reference	—	—	—	Education_years	Demographics_Registered_PREVENTAD
		Highest vs. middle (8-11 years)	2
		Highest vs. lowest (<8 years)	4
Midlife obesity	BMI categorized according to WHO guidelines	Normal (18.5-24.9)	Reference	Obesity	Measured BMI ≥30 kg/m^2	2.2	Height, Weight	Demographics_Registered_PREVENTAD, BP_Pulse_Weight_Registered_PREVENTAD
		Overweight (25-29.9)	1
		Underweight (<18.5)	2
		Obese (>=30)	3
High cholesterol	Self-reported, in the past 2 years	<6.5 mmol/L	Reference	Hypercholesterolemia	Measured fasting TC ≥6.2 mmol/L or cholesterol-lowering treatment	2.6	total_cholesterol_value, treatment_hypertension, SU_medication	Lab_Registered_PREVENTAD, EL_Medical_history_Registered_PREVENTAD, Med_use_Registered_PREVENTAD
		>6.5 mmol/L	3
Diabetes	Self-reported, clinical diagnosis	No	Reference	Diabetes	Measured FBG ≥7 mmol/L or antidiabetic treatment	2.2	hba1c_value, treatment_diabetes, SU_medication	Lab_Registered_PREVENTAD, EL_Medical_history_Registered_PREVENTAD, Med_use_Registered_PREVENTAD
		Yes (males)	2
		Yes (females)	3
Stroke	Self-reported, clinical diagnosis	No stroke	Reference	—	—	—	—	—
		History of stroke	2
TBI (Traumatic brain injury)	Self-reported	No prior TBI	Reference	—	—	—	head_injury_hospitalized, head_injury_severe	SelfReport_Behavioral_Questionnaires
		Prior TBI	2
Hypertension	Self-reported, clinical diagnosis	All combined high SBP/DBP/hypertension	1	Hypertension	SBP >= 140 mmHg or DBP >= 90 mmHg; or antihypertensive treatment	1.1	Systolic_blood_pressure, Diastolic_blood_pressure, treatment_hypertension, SU_medication	BP_Pulse_Weight_Registered_PREVENTAD, EL_Medical_history_Registered_PREVENTAD, Med_use_Registered_PREVENTAD
Atrial fibrilation	Self-reported, clinical diagnosis	No	Reference	Coronary heart diseases	Self-reported history of myocardial infection, angioplasty, bypass surgery, or heart surgery	2.6	—	—
		Atrial fibrillation without stroke	1
Insomnia	Self-reported, Insomnia Severity Index	No	Reference	Sleep disturbances	Highest tertile of clinical sleep range (range 0-12) based on 4 self-reported sleep-related items	1.1	pittsburgh_total_score	SelfReport_Behavioral_Questionnaires
		Yes	2
Depression	Centre for Epidemiological Studies Depression (CES-D) scale	No (CES-D <= 20)	Reference	Depression	Measured CES-D ≥17 for men and ≥23 for women or antidepressant treatment	4.1	past_depression, gds_score, SU_medication	EL_Medical_history_Registered_PREVENTAD, SelfReport_Behavioral_Questionnaires
		Yes (CES-D > 20)	2
Physical inactivity	Self-reported	Inactive	Reference	Regular physical activity	Recreational walking >= 2 hr/week (or >= 1 hr/day) or sports/intensive leisure activities >= 1 hr/week (at least monthly)	-1.9	exer_curr_act*_category, exer_curr_act*_intensity, exer_curr_act*_months, exer_curr_act*_weeks, exer_curr_act*_days, exer_curr_act*_hours	SelfReport_Behavioral_Questionnaires
		Active (>150 min/week of moderate/vigorous activity)	-3
Cognitive engagement	Self-reported, 15-item questionnaire	Lowest	Reference	High cognitive activity	(1) Bordeaux: highest tertile of cognitive activity score (range 0–15) based on 15 self-reported social activity-related items (2) Dijon/Montpellier: highest tertile of cognitive activity score (range 0–14) based on 5 self-reported social activity-related items	-3	epoch_score_currently	SelfReport_Behavioral_Questionnaires
		Middle	-5
		Highest	-4
Social engagement	Self-reported, 4-item questionnaire	Not lonely	Reference	Low social participation	(1) Bordeaux: lowest tertile of social activity score (range 0–8) based on 8 self-reported social activity-related items (2) Dijon/Montpellier: lowest tertile of social activity score (range 0–18) based on 6 self-reported social activity-related items	2.1	social_life_frequency_activities, social_life_frequency_visitors, social_life_frequency_visits, social_life_frequency_phone_calls	SelfReport_Behavioral_Questionnaires
		Lonely	2
Diet	Self-reported	<1 serving fish/week	Reference	Healthy diet	Self-reported consumption of ≥1 portion raw fruits and ≥1 portion of raw vegetables and ≥1 portion of prepared fruits or vegetables per day, and ≥2 portions (shell)fish per week	-1.2	—	—
		1 serving fish/week	-0.25
Smoking	Self-reported	Never	Reference	Smoking	Current smoker or stopped in last 6 months	2.5	smoking_present	SelfReport_Behavioral_Questionnaires
		Current	1
		Former	0
—	—	—	—	High alcohol intake	Self-reported consumption of ≥14 units of alcohol per week	1	—	—
—	—	—	—	Chronic kidney disease	Measured GFR of <60 mL/min/1.73 m^2	1.8	—	—
—	—	—	—	Hearing impairment	Self-reported inability to follow conversations when multiple people are talking (with hearing aids, if necessary)	2.4	diagnosed_impairment	Auditory_processing_Registered_PREVENTAD

### Sheet: Table S2
Table S2.
Multivariable Associations between Composite Risk Burden and Plasma Biomarkers
		All (N=261)										Excluding MCI progressors (n=184)
		CogDrisk-Composite					LIBRA2-Composite					CogDrisk-Composite					LIBRA2-Composite
Outcome	Predictor	β (SE)	95% CI	p	p.adj		β (SE)	95% CI	p	p.adj		β (SE)	95% CI	p	p.adj		β (SE)	95% CI	p	p.adj
Aβ42/40 ratio	APOE ε4 Carrier	-0.006 (0.002)	[-0.009, -0.002]	0.002	0.008	**	-0.006 (0.002)	[-0.009, -0.002]	0.002	0.008	**	-0.005 (0.002)	[-0.009, -0.000]	0.032	0.203		-0.005 (0.002)	[-0.009, -0.000]	0.041	0.203
	PRS	0.000 (0.002)	[-0.005, 0.005]	0.957	0.957		0.000 (0.002)	[-0.004, 0.005]	0.938	0.957		0.004 (0.003)	[-0.002, 0.009]	0.176	0.468		0.004 (0.003)	[-0.001, 0.009]	0.154	0.468
	PXS	-0.001 (0.001)	[-0.002, 0.001]	0.436	0.998		0.001 (0.001)	[-0.001, 0.003]	0.349	0.998		-0.000 (0.001)	[-0.002, 0.002]	0.785	0.97		0.001 (0.001)	[-0.001, 0.003]	0.238	0.97
	FHx	-0.004 (0.002)	[-0.008, 0.001]	0.088	0.854		-0.003 (0.002)	[-0.007, 0.001]	0.169	0.854		-0.005 (0.003)	[-0.010, -0.000]	0.049	0.492		-0.005 (0.003)	[-0.010, 0.001]	0.081	0.564
	Covariates
	Age	—	—	—	—		-0.000 (0.000)	[-0.001, 0.000]	0.11	—		—	—	—	—		-0.000 (0.000)	[-0.001, 0.000]	0.251	—
	Sex	—	—	—	—		-0.003 (0.002)	[-0.007, 0.001]	0.141	—		—	—	—	—		0.000 (0.002)	[-0.004, 0.005]	0.904	—
	Education (years)	—	—	—	—		0.001 (0.000)	[0.000, 0.001]	0.013	—		—	—	—	—		0.001 (0.000)	[0.000, 0.001]	0.025	—
GFAP (log)	APOE ε4 Carrier	0.130 (0.063)	[0.007, 0.252]	0.039	0.118		0.195 (0.058)	[0.081, 0.309]	<0.001	0.007	**	0.140 (0.075)	[-0.007, 0.287]	0.064	0.255		0.196 (0.073)	[0.053, 0.338]	0.008	0.062
	PRS	0.181 (0.084)	[0.016, 0.346]	0.033	0.348		0.177 (0.077)	[0.025, 0.329]	0.023	0.277		0.263 (0.098)	[0.071, 0.455]	0.008	0.095		0.236 (0.093)	[0.054, 0.418]	0.012	0.134
	PXS	0.073 (0.030)	[0.014, 0.131]	0.016	0.161		0.017 (0.028)	[-0.038, 0.072]	0.547	0.998		0.038 (0.036)	[-0.033, 0.109]	0.292	0.97		0.037 (0.034)	[-0.031, 0.104]	0.287	0.97
	FHx	0.045 (0.076)	[-0.104, 0.194]	0.552	0.854		0.013 (0.070)	[-0.124, 0.150]	0.854	0.854		0.030 (0.091)	[-0.149, 0.209]	0.744	0.974		0.003 (0.085)	[-0.164, 0.170]	0.974	0.974
	Covariates
	Age	—	—	—	—		0.039 (0.006)	[0.028, 0.050]	<0.001	—		—	—	—	—		0.035 (0.007)	[0.021, 0.049]	<0.001	—
	Sex	—	—	—	—		-0.185 (0.062)	[-0.307, -0.064]	0.003	—		—	—	—	—		-0.178 (0.078)	[-0.331, -0.025]	0.024	—
	Education (years)	—	—	—	—		0.006 (0.009)	[-0.011, 0.023]	0.479	—		—	—	—	—		0.010 (0.011)	[-0.012, 0.032]	0.375	—
NfL (log)	APOE ε4 Carrier	-0.026 (0.053)	[-0.131, 0.078]	0.62	0.62		0.034 (0.049)	[-0.063, 0.131]	0.494	0.62		-0.057 (0.064)	[-0.184, 0.069]	0.376	0.752		-0.000 (0.063)	[-0.124, 0.124]	0.999	0.999
	PRS	0.134 (0.072)	[-0.006, 0.275]	0.063	0.565		0.140 (0.066)	[0.011, 0.268]	0.035	0.348		0.175 (0.084)	[0.010, 0.340]	0.039	0.394		0.163 (0.081)	[0.004, 0.322]	0.046	0.416
	PXS	0.069 (0.026)	[0.019, 0.119]	0.007	0.081		-0.008 (0.024)	[-0.055, 0.039]	0.748	0.998		0.066 (0.031)	[0.005, 0.127]	0.036	0.432		-0.001 (0.030)	[-0.060, 0.058]	0.97	0.97
	FHx	0.093 (0.065)	[-0.034, 0.220]	0.155	0.854		0.057 (0.059)	[-0.059, 0.174]	0.335	0.854		0.071 (0.078)	[-0.083, 0.225]	0.365	0.974		0.051 (0.074)	[-0.095, 0.197]	0.495	0.974
	Covariates
	Age	—	—	—	—		0.036 (0.005)	[0.027, 0.045]	<0.001	—		—	—	—	—		0.032 (0.006)	[0.020, 0.045]	<0.001	—
	Sex	—	—	—	—		-0.099 (0.053)	[-0.202, 0.004]	0.062	—		—	—	—	—		-0.082 (0.068)	[-0.215, 0.051]	0.227	—
	Education (years)	—	—	—	—		0.007 (0.007)	[-0.007, 0.022]	0.332	—		—	—	—	—		0.006 (0.010)	[-0.013, 0.026]	0.513	—
ptau181 (log)	APOE ε4 Carrier	0.206 (0.072)	[0.065, 0.348]	0.005	0.019	*	0.243 (0.072)	[0.102, 0.384]	<0.001	0.007	**	0.152 (0.091)	[-0.026, 0.330]	0.096	0.288		0.195 (0.093)	[0.013, 0.376]	0.038	0.203
	PRS	0.025 (0.097)	[-0.166, 0.215]	0.8	0.957		0.039 (0.096)	[-0.149, 0.226]	0.686	0.957		0.086 (0.118)	[-0.146, 0.318]	0.468	0.468		0.101 (0.119)	[-0.131, 0.334]	0.395	0.468
	PXS	0.056 (0.035)	[-0.012, 0.124]	0.105	0.948		-0.009 (0.035)	[-0.078, 0.059]	0.788	0.998		0.027 (0.044)	[-0.059, 0.113]	0.534	0.97		-0.016 (0.044)	[-0.102, 0.071]	0.721	0.97
	FHx	0.087 (0.088)	[-0.086, 0.259]	0.325	0.854		0.054 (0.086)	[-0.115, 0.223]	0.533	0.854		0.083 (0.110)	[-0.133, 0.299]	0.453	0.974		0.051 (0.109)	[-0.162, 0.265]	0.638	0.974
	Covariates
	Age	—	—	—	—		0.027 (0.007)	[0.014, 0.041]	<0.001	—		—	—	—	—		0.024 (0.009)	[0.006, 0.042]	0.011	—
	Sex	—	—	—	—		0.066 (0.077)	[-0.084, 0.216]	0.389	—		—	—	—	—		0.068 (0.099)	[-0.127, 0.263]	0.495	—
	Education (years)	—	—	—	—		0.003 (0.011)	[-0.018, 0.024]	0.782	—		—	—	—	—		-0.007 (0.014)	[-0.035, 0.021]	0.625	—
ptau217 (log)	APOE ε4 Carrier	0.302 (0.059)	[0.185, 0.418]	<0.001	<0.001	***	0.327 (0.059)	[0.210, 0.443]	<0.001	<0.001	***	0.247 (0.066)	[0.118, 0.377]	<0.001	0.003	**	0.280 (0.068)	[0.146, 0.414]	<0.001	<0.001	***
	PRS	-0.020 (0.080)	[-0.178, 0.137]	0.802	0.957		-0.006 (0.079)	[-0.161, 0.148]	0.935	0.957		-0.078 (0.086)	[-0.247, 0.092]	0.371	0.468		-0.070 (0.087)	[-0.240, 0.100]	0.419	0.468
	PXS	0.083 (0.029)	[0.027, 0.140]	0.004	0.053		0.025 (0.029)	[-0.032, 0.081]	0.393	0.998		0.046 (0.032)	[-0.018, 0.109]	0.162	0.97		0.003 (0.032)	[-0.060, 0.067]	0.923	0.97
	FHx	0.118 (0.072)	[-0.022, 0.259]	0.101	0.854		0.100 (0.071)	[-0.038, 0.239]	0.157	0.854		0.152 (0.079)	[-0.003, 0.307]	0.057	0.511		0.141 (0.079)	[-0.014, 0.295]	0.076	0.564
	Covariates
	Age	—	—	—	—		0.026 (0.006)	[0.015, 0.038]	<0.001	—		—	—	—	—		0.019 (0.007)	[0.005, 0.033]	0.008	—
	Sex	—	—	—	—		0.060 (0.063)	[-0.064, 0.183]	0.343	—		—	—	—	—		0.023 (0.072)	[-0.118, 0.163]	0.754	—
	Education (years)	—	—	—	—		0.003 (0.009)	[-0.014, 0.020]	0.728	—		—	—	—	—		0.001 (0.010)	[-0.019, 0.022]	0.92	—
ptau217/Aβ42 ratio (log)	APOE ε4 Carrier	0.344 (0.068)	[0.210, 0.478]	<0.001	<0.001	***	0.360 (0.068)	[0.226, 0.494]	<0.001	<0.001	***	0.213 (0.072)	[0.071, 0.354]	0.004	0.034	*	0.236 (0.075)	[0.089, 0.383]	0.002	0.02	*
	PRS	-0.051 (0.092)	[-0.231, 0.129]	0.581	0.957		-0.040 (0.091)	[-0.218, 0.138]	0.66	0.957		-0.133 (0.094)	[-0.318, 0.051]	0.159	0.468		-0.121 (0.096)	[-0.309, 0.068]	0.211	0.468
	PXS	0.044 (0.033)	[-0.020, 0.108]	0.177	0.998		0.000 (0.033)	[-0.065, 0.065]	0.998	0.998		0.004 (0.035)	[-0.065, 0.072]	0.919	0.97		-0.016 (0.036)	[-0.085, 0.054]	0.663	0.97
	FHx	0.162 (0.083)	[-0.001, 0.324]	0.052	0.626		0.135 (0.082)	[-0.026, 0.296]	0.102	0.854		0.233 (0.088)	[0.061, 0.405]	0.009	0.105		0.222 (0.088)	[0.049, 0.395]	0.013	0.14
	Covariates
	Age	—	—	—	—		0.018 (0.007)	[0.006, 0.031]	0.005	—		—	—	—	—		0.007 (0.008)	[-0.007, 0.022]	0.325	—
	Sex	—	—	—	—		0.132 (0.073)	[-0.011, 0.275]	0.071	—		—	—	—	—		0.059 (0.080)	[-0.098, 0.217]	0.461	—
	Education (years)	—	—	—	—		-0.006 (0.010)	[-0.026, 0.014]	0.552	—		—	—	—	—		0.004 (0.012)	[-0.019, 0.026]	0.762	—
Note: p: unadjusted; p.adj: Hochberg-adjusted within each predictor family (APOE, PRS, PXS, FHx; 12 tests per family: 6 biomarkers × 2 models). Stars denote adjusted p: *<0.05, **<0.01, ***<0.001. — = not applicable. CogDrisk model: biomarker ~ APOE ε4 + CogDrisk score (z) + PRS + FHx. LIBRA2 model: same risk predictors using LIBRA2 score (z), additionally adjusted for age, sex, and education. Ab…

### Sheet: Table S3
Table S3.
Cross-sectional Associations between Composite Risk Burden and Plasma Biomarkers
		All (N=261)										Excluding MCI progressors (n=184)
		CogDrisk-Composite					LIBRA2-Composite					CogDrisk-Composite					LIBRA2-Composite
Outcome	Predictors	β (SE)	95% CI	p	p.adj		β (SE)	95% CI	p	p.adj		β (SE)	95% CI	p	p.adj		β (SE)	95% CI	p	p.adj
Aβ42/40 ratio	Composite Risk Score	-0.003 (0.001)	[-0.005, -0.001]	0.003	0.019	*	-0.002 (0.001)	[-0.004, -0.000]	0.034	0.08		-0.003 (0.001)	[-0.005, -0.000]	0.037	0.221		-0.002 (0.001)	[-0.004, 0.001]	0.245	0.49
	Covariates
	Age	—	—	—	—		-0.000 (0.000)	[-0.001, 0.000]	0.169	—		—	—	—	—		-0.000 (0.000)	[-0.001, 0.000]	0.263	—
	Sex	—	—	—	—		-0.004 (0.002)	[-0.007, 0.000]	0.065	—		—	—	—	—		-0.001 (0.002)	[-0.005, 0.004]	0.762	—
	Education (years)	—	—	—	—		0.001 (0.000)	[0.000, 0.001]	0.019	—		—	—	—	—		0.001 (0.000)	[0.000, 0.001]	0.022	—
GFAP (log)	Composite Risk Score	0.096 (0.037)	[0.024, 0.168]	0.009	0.046	*	0.086 (0.035)	[0.018, 0.154]	0.015	0.058		0.090 (0.045)	[0.002, 0.178]	0.047	0.235		0.098 (0.043)	[0.014, 0.182]	0.024	0.221
	Covariates
	Age	—	—	—	—		0.036 (0.006)	[0.025, 0.047]	<0.001	—		—	—	—	—		0.032 (0.007)	[0.017, 0.046]	<0.001	—
	Sex	—	—	—	—		-0.181 (0.063)	[-0.303, -0.058]	0.004	—		—	—	—	—		-0.206 (0.078)	[-0.360, -0.053]	0.009	—
	Education (years)	—	—	—	—		0.004 (0.009)	[-0.013, 0.022]	0.613	—		—	—	—	—		0.007 (0.011)	[-0.016, 0.029]	0.562	—
NfL (log)	Composite Risk Score	0.065 (0.031)	[0.003, 0.126]	0.04	0.08		0.033 (0.029)	[-0.024, 0.090]	0.263	0.263		0.061 (0.039)	[-0.015, 0.136]	0.118	0.355		0.015 (0.037)	[-0.057, 0.087]	0.685	0.685
	Covariates
	Age	—	—	—	—		0.036 (0.005)	[0.027, 0.045]	<0.001	—		—	—	—	—		0.033 (0.006)	[0.021, 0.045]	<0.001	—
	Sex	—	—	—	—		-0.099 (0.052)	[-0.201, 0.004]	0.061	—		—	—	—	—		-0.101 (0.067)	[-0.233, 0.031]	0.136	—
	Education (years)	—	—	—	—		0.007 (0.007)	[-0.007, 0.021]	0.341	—		—	—	—	—		0.006 (0.010)	[-0.013, 0.025]	0.512	—
ptau181 (log)	Composite Risk Score	0.113 (0.042)	[0.030, 0.195]	0.008	0.046	*	0.133 (0.042)	[0.050, 0.216]	0.002	0.015	*	0.094 (0.053)	[-0.010, 0.198]	0.08	0.318		0.119 (0.053)	[0.015, 0.224]	0.027	0.221
	Covariates
	Age	—	—	—	—		0.025 (0.007)	[0.011, 0.038]	<0.001	—		—	—	—	—		0.022 (0.009)	[0.005, 0.040]	0.015	—
	Sex	—	—	—	—		0.089 (0.076)	[-0.060, 0.237]	0.244	—		—	—	—	—		0.074 (0.097)	[-0.117, 0.264]	0.451	—
	Education (years)	—	—	—	—		0.004 (0.011)	[-0.016, 0.025]	0.679	—		—	—	—	—		-0.008 (0.014)	[-0.035, 0.020]	0.59	—
ptau217 (log)	Composite Risk Score	0.136 (0.036)	[0.066, 0.207]	<0.001	0.002	**	0.137 (0.036)	[0.067, 0.208]	<0.001	0.002	**	0.090 (0.041)	[0.011, 0.170]	0.028	0.221		0.098 (0.041)	[0.018, 0.178]	0.018	0.198
	Covariates
	Age	—	—	—	—		0.023 (0.006)	[0.012, 0.035]	<0.001	—		—	—	—	—		0.016 (0.007)	[0.002, 0.030]	0.023	—
	Sex	—	—	—	—		0.082 (0.064)	[-0.043, 0.208]	0.201	—		—	—	—	—		0.041 (0.073)	[-0.102, 0.185]	0.575	—
	Education (years)	—	—	—	—		0.002 (0.009)	[-0.016, 0.019]	0.847	—		—	—	—	—		-0.003 (0.011)	[-0.024, 0.018]	0.762	—
ptau217/Aβ42 ratio (log)	Composite Risk Score	0.153 (0.041)	[0.073, 0.232]	<0.001	0.002	**	0.163 (0.041)	[0.083, 0.244]	<0.001	0.001	**	0.093 (0.044)	[0.007, 0.179]	0.035	0.221		0.118 (0.044)	[0.031, 0.205]	0.009	0.105
	Covariates
	Age	—	—	—	—		0.015 (0.007)	[0.003, 0.028]	0.019	—		—	—	—	—		0.007 (0.008)	[-0.008, 0.022]	0.362	—
	Sex	—	—	—	—		0.167 (0.074)	[0.023, 0.312]	0.024	—		—	—	—	—		0.098 (0.081)	[-0.061, 0.257]	0.227	—
	Education (years)	—	—	—	—		-0.005 (0.010)	[-0.025, 0.015]	0.609	—		—	—	—	—		0.002 (0.012)	[-0.021, 0.024]	0.897	—
Note: p: unadjusted; p.adj: Hochberg-adjusted across 1 family of 12 tests (6 biomarkers × 2 models). Stars denote adjusted p: *<0.05, **<0.01, ***<0.001. — = not applicable. CogDrisk model: biomarker ~ composite risk score (no additional covariates). LIBRA2 model: biomarker ~ composite risk score + age + sex + education.

### Sheet: Table S4
Table S4.
Linear Mixed Effects Model Associations between Composite Risk Burden and Plasma Biomarkers
		All (N=261)										Excluding MCI progressors (n=184)
		CogDrisk-Composite					LIBRA2-Composite					CogDrisk-Composite					LIBRA2-Composite
Outcome	Predictor	β (SE)	95% CI	p	p.adj		β (SE)	95% CI	p	p.adj		β (SE)	95% CI	p	p.adj		β (SE)	95% CI	p	p.adj
Aβ42/40 ratio	Time (years)	-0.001 (0.000)	[-0.001, -0.000]	0.049	—		-0.001 (0.003)	[-0.006, 0.004]	0.611	—		-0.001 (0.000)	[-0.002, -0.000]	0.015	—		-0.001 (0.003)	[-0.007, 0.005]	0.704	—
	Composite Risk Score	-0.003 (0.001)	[-0.005, -0.001]	<0.001	0.009	**	-0.002 (0.001)	[-0.004, -0.000]	0.021	0.072		-0.003 (0.001)	[-0.005, -0.000]	0.022	0.178		-0.002 (0.001)	[-0.004, 0.001]	0.206	0.412
	Time × Composite Risk Score	0.000 (0.000)	[-0.000, 0.000]	0.983	0.983		0.000 (0.000)	[-0.000, 0.001]	0.324	0.983		0.000 (0.000)	[-0.000, 0.001]	0.524	0.906		0.000 (0.000)	[-0.000, 0.001]	0.109	0.906
GFAP (log)	Time (years)	0.034 (0.008)	[0.018, 0.051]	<0.001	—		-0.056 (0.068)	[-0.189, 0.076]	0.406	—		0.030 (0.010)	[0.009, 0.050]	0.006	—		-0.072 (0.086)	[-0.241, 0.097]	0.407	—
	Composite Risk Score	0.096 (0.034)	[0.029, 0.163]	0.006	0.028	*	0.093 (0.033)	[0.029, 0.158]	0.005	0.028	*	0.078 (0.041)	[-0.003, 0.159]	0.061	0.305		0.103 (0.040)	[0.025, 0.180]	0.01	0.094
	Time × Composite Risk Score	0.002 (0.007)	[-0.011, 0.014]	0.794	0.983		0.007 (0.007)	[-0.006, 0.021]	0.296	0.983		0.001 (0.008)	[-0.014, 0.017]	0.858	0.906		0.011 (0.008)	[-0.006, 0.027]	0.201	0.906
NfL (log)	Time (years)	0.030 (0.008)	[0.014, 0.045]	<0.001	—		-0.055 (0.061)	[-0.173, 0.064]	0.368	—		0.025 (0.009)	[0.007, 0.044]	0.007	—		-0.037 (0.074)	[-0.181, 0.107]	0.617	—
	Composite Risk Score	0.062 (0.029)	[0.004, 0.119]	0.036	0.072		0.043 (0.027)	[-0.010, 0.096]	0.112	0.112		0.048 (0.036)	[-0.021, 0.118]	0.176	0.412		0.017 (0.033)	[-0.048, 0.083]	0.603	0.603
	Time × Composite Risk Score	-0.003 (0.006)	[-0.014, 0.009]	0.661	0.983		0.002 (0.006)	[-0.010, 0.014]	0.734	0.983		-0.001 (0.007)	[-0.015, 0.013]	0.893	0.906		0.003 (0.007)	[-0.011, 0.016]	0.723	0.906
ptau181 (log)	Time (years)	-0.031 (0.016)	[-0.061, -0.001]	0.047	—		-0.310 (0.125)	[-0.555, -0.065]	0.014	—		-0.044 (0.020)	[-0.084, -0.005]	0.03	—		-0.283 (0.166)	[-0.609, 0.043]	0.092	—
	Composite Risk Score	0.093 (0.041)	[0.012, 0.174]	0.026	0.072		0.120 (0.042)	[0.038, 0.203]	0.004	0.028	*	0.077 (0.053)	[-0.026, 0.181]	0.144	0.412		0.115 (0.053)	[0.012, 0.219]	0.031	0.188
	Time × Composite Risk Score	0.026 (0.012)	[0.002, 0.049]	0.033	0.365		0.027 (0.013)	[0.002, 0.051]	0.033	0.365		0.029 (0.016)	[-0.002, 0.059]	0.067	0.739		0.031 (0.016)	[-0.001, 0.062]	0.057	0.687
ptau217 (log)	Time (years)	0.020 (0.006)	[0.008, 0.032]	0.001	—		-0.070 (0.055)	[-0.179, 0.039]	0.208	—		0.025 (0.008)	[0.010, 0.041]	0.002	—		-0.059 (0.076)	[-0.208, 0.090]	0.441	—
	Composite Risk Score	0.123 (0.034)	[0.056, 0.191]	<0.001	0.004	**	0.123 (0.036)	[0.052, 0.194]	<0.001	0.007	**	0.100 (0.036)	[0.029, 0.171]	0.007	0.079		0.112 (0.040)	[0.033, 0.190]	0.006	0.074
	Time × Composite Risk Score	0.006 (0.005)	[-0.003, 0.014]	0.225	0.983		0.006 (0.005)	[-0.003, 0.016]	0.194	0.983		0.002 (0.006)	[-0.009, 0.014]	0.721	0.906		0.002 (0.006)	[-0.010, 0.015]	0.723	0.906
ptau217/Aβ42 ratio	Time (years)	0.038 (0.014)	[0.011, 0.065]	0.007	—		-0.086 (0.109)	[-0.299, 0.128]	0.433	—		0.035 (0.016)	[0.004, 0.067]	0.029	—		-0.129 (0.133)	[-0.390, 0.131]	0.332	—
	Composite Risk Score	0.145 (0.039)	[0.068, 0.222]	<0.001	0.003	**	0.156 (0.041)	[0.077, 0.236]	<0.001	0.002	**	0.097 (0.045)	[0.009, 0.184]	0.031	0.188		0.118 (0.046)	[0.028, 0.207]	0.01	0.094
	Time × Composite Risk Score	-0.002 (0.010)	[-0.022, 0.018]	0.847	0.983		0.002 (0.011)	[-0.019, 0.024]	0.849	0.983		-0.009 (0.012)	[-0.032, 0.015]	0.462	0.906		-0.001 (0.013)	[-0.026, 0.023]	0.906	0.906
Note: p: unadjusted; p.adj: Hochberg-adjusted within each term family (12 tests per family: 6 biomarkers × 2 models). p.adj is reported for: 1) the composite risk score level effect and 2) the time × composite risk score interaction. Stars denote adjusted p: *<0.05, **<0.01, ***<0.001. Covariate terms are not corrected (—).

### Sheet: Table S5
Table S5.
Multivariable Linear Mixed Effects Model Associations between Composite Risk Burden and Plasma Biomarkers
		All (N=261)										Excluding MCI progressors (n=184)
		CogDrisk-Composite					LIBRA2-Composite					CogDrisk-Composite					LIBRA2-Composite
Outcome	Predictors	β (SE)	95% CI	p	p.adj		β (SE)	95% CI	p	p.adj		β (SE)	95% CI	p	p.adj		β (SE)	95% CI	p	p.adj
Aβ42/40 ratio	APOE ε4+	-0.006 (0.002)	[-0.009, -0.003]	<0.001	0.003	**	-0.006 (0.002)	[-0.009, -0.002]	<0.001	0.004	**	-0.004 (0.002)	[-0.008, -0.000]	0.032	0.142		-0.004 (0.002)	[-0.008, -0.000]	0.047	0.142
	PXS	-0.001 (0.001)	[-0.002, 0.001]	0.474	0.963		0.000 (0.001)	[-0.001, 0.002]	0.563	0.963		-0.001 (0.001)	[-0.003, 0.001]	0.578	0.964		0.001 (0.001)	[-0.001, 0.003]	0.459	0.964
	PRS	-0.001 (0.002)	[-0.005, 0.004]	0.813	0.926		-0.000 (0.002)	[-0.005, 0.004]	0.926	0.926		0.003 (0.003)	[-0.002, 0.008]	0.229	0.946		0.003 (0.003)	[-0.002, 0.009]	0.181	0.946
	FHx	-0.004 (0.002)	[-0.008, -0.000]	0.042	0.504		-0.004 (0.002)	[-0.008, 0.000]	0.076	0.837		-0.005 (0.002)	[-0.010, -0.001]	0.028	0.283		-0.005 (0.002)	[-0.010, -0.000]	0.045	0.405
	Time Interaction
	Time × APOE ε4+	0.000 (0.000)	[-0.001, 0.001]	0.946	0.946		0.000 (0.000)	[-0.001, 0.001]	0.757	0.946		0.000 (0.000)	[-0.001, 0.001]	0.525	0.913		0.000 (0.000)	[-0.001, 0.001]	0.422	0.913
	Time × PXS	-0.000 (0.000)	[-0.001, 0.000]	0.526	0.712		-0.000 (0.000)	[-0.000, 0.000]	0.712	0.712		-0.000 (0.000)	[-0.001, 0.000]	0.336	0.965		0.000 (0.000)	[-0.000, 0.000]	0.965	0.965
	Time × PRS	0.001 (0.001)	[-0.000, 0.002]	0.062	0.557		0.001 (0.001)	[0.000, 0.002]	0.039	0.393		0.001 (0.001)	[0.000, 0.003]	0.014	0.138		0.001 (0.001)	[0.000, 0.003]	0.014	0.138
	Time × FHx	-0.001 (0.000)	[-0.002, 0.000]	0.239	0.797		-0.001 (0.000)	[-0.001, 0.000]	0.288	0.797		-0.000 (0.001)	[-0.001, 0.001]	0.544	0.97		-0.000 (0.001)	[-0.001, 0.001]	0.604	0.97
GFAP (log)	APOE ε4+	0.155 (0.058)	[0.041, 0.270]	0.008	0.025	*	0.220 (0.054)	[0.114, 0.326]	<0.001	<0.001	**	0.145 (0.069)	[0.009, 0.280]	0.038	0.142		0.196 (0.066)	[0.065, 0.326]	0.004	0.041	*
	PXS	0.078 (0.029)	[0.021, 0.134]	0.008	0.088		0.009 (0.026)	[-0.042, 0.061]	0.718	0.963		0.038 (0.035)	[-0.030, 0.105]	0.278	0.964		0.024 (0.032)	[-0.038, 0.086]	0.453	0.964
	PRS	0.162 (0.077)	[0.011, 0.313]	0.037	0.368		0.172 (0.070)	[0.034, 0.310]	0.015	0.185		0.227 (0.089)	[0.053, 0.400]	0.011	0.126		0.218 (0.083)	[0.055, 0.382]	0.01	0.117
	FHx	0.013 (0.071)	[-0.125, 0.152]	0.852	0.852		-0.018 (0.065)	[-0.145, 0.109]	0.778	0.852		0.007 (0.084)	[-0.158, 0.173]	0.931	0.931		-0.020 (0.079)	[-0.174, 0.134]	0.801	0.931
	Time Interaction
	Time × APOE ε4+	0.008 (0.011)	[-0.014, 0.030]	0.477	0.946		0.011 (0.011)	[-0.011, 0.033]	0.318	0.946		0.018 (0.014)	[-0.010, 0.045]	0.207	0.913		0.020 (0.014)	[-0.008, 0.047]	0.165	0.913
	Time × PXS	0.004 (0.005)	[-0.006, 0.014]	0.449	0.712		0.007 (0.005)	[-0.003, 0.018]	0.18	0.712		0.003 (0.007)	[-0.011, 0.016]	0.698	0.965		0.007 (0.007)	[-0.006, 0.021]	0.278	0.965
	Time × PRS	0.019 (0.014)	[-0.009, 0.048]	0.186	0.851		0.021 (0.014)	[-0.007, 0.049]	0.142	0.851		0.027 (0.018)	[-0.008, 0.061]	0.134	0.899		0.027 (0.017)	[-0.007, 0.061]	0.128	0.899
	Time × FHx	-0.006 (0.013)	[-0.031, 0.020]	0.672	0.797		-0.004 (0.013)	[-0.029, 0.022]	0.776	0.797		-0.008 (0.017)	[-0.041, 0.024]	0.619	0.97		-0.008 (0.017)	[-0.040, 0.024]	0.631	0.97
NfL (log)	APOE ε4+	-0.005 (0.049)	[-0.102, 0.092]	0.914	0.914		0.062 (0.046)	[-0.028, 0.151]	0.177	0.355		-0.045 (0.059)	[-0.160, 0.070]	0.446	0.864		0.010 (0.057)	[-0.102, 0.121]	0.864	0.864
	PXS	0.078 (0.025)	[0.030, 0.126]	0.002	0.021	*	-0.004 (0.022)	[-0.047, 0.039]	0.858	0.963		0.065 (0.029)	[0.008, 0.123]	0.028	0.331		-0.001 (0.027)	[-0.054, 0.052]	0.964	0.964
	PRS	0.116 (0.065)	[-0.012, 0.244]	0.077	0.694		0.138 (0.059)	[0.022, 0.254]	0.021	0.228		0.145 (0.076)	[-0.003, 0.294]	0.056	0.506		0.147 (0.071)	[0.007, 0.286]	0.042	0.415
	FHx	0.088 (0.060)	[-0.029, 0.205]	0.142	0.852		0.053 (0.054)	[-0.054, 0.159]	0.331	0.852		0.089 (0.072)	[-0.052, 0.230]	0.217	0.931		0.068 (0.067)	[-0.063, 0.200]	0.309	0.931
	Time Interaction
	Time × APOE ε4+	-0.015 (0.010)	[-0.034, 0.005]	0.151	0.946		-0.009 (0.010)	[-0.029, 0.011]	0.363	0.946		0.003 (0.012)	[-0.021, 0.026]	0.826	0.913		0.001 (0.012)	[-0.021, 0.024]	0.913	0.913
	Time × PXS	0.002 (0.005)	[-0.007, 0.011]	0.623	0.712		0.011 (0.005)	[0.002, 0.020]	0.023	0.276		0.004 (0.006)	[-0.007, 0.016]	0.453	0.965		0.012 (0.006)	[0.001, 0.023]	0.042	0.5
	Time × PRS	0.031 (0.013)	[0.006, 0.056]	0.018	0.103		0.035 (0.013)	[0.010, 0.060]	0.006	0.075		0.035 (0.015)	[0.005, 0.065]	0.022	0.2		0.037 (0.014)	[0.009, 0.065]	0.012	0.138
	Time × FHx	0.007 (0.012)	[-0.016, 0.030]	0.566	0.797		0.007 (0.012)	[-0.016, 0.030]	0.555	0.797		-0.002 (0.014)	[-0.030, 0.026]	0.876	0.97		-0.001 (0.013)	[-0.027, 0.026]	0.97	0.97
ptau181 (log)	APOE ε4+	0.231 (0.070)	[0.095, 0.368]	0.001	0.004	**	0.265 (0.070)	[0.129, 0.402]	<0.001	0.002	**	0.177 (0.088)	[0.004, 0.350]	0.046	0.146		0.218 (0.090)	[0.042, 0.395]	0.017	0.122
	PXS	0.048 (0.034)	[-0.019, 0.115]	0.163	0.963		-0.010 (0.033)	[-0.075, 0.055]	0.765	0.963		0.017 (0.044)	[-0.069, 0.102]	0.705	0.964		-0.016 (0.043)	[-0.100, 0.068]	0.714	0.964
	PRS	-0.041 (0.091)	[-0.220, 0.137]	0.651	0.926		-0.030 (0.090)	[-0.205, 0.146]	0.742	0.926		0.008 (0.113)	[-0.213, 0.228]	0.946	0.946		0.012 (0.113)	[-0.208, 0.233]	0.913	0.946
	FHx	0.068 (0.084)	[-0.097, 0.233]	0.421	0.852		0.022 (0.083)	[-0.141, 0.185]	0.79	0.852		0.077 (0.108)	[-0.135, 0.289]	0.477	0.931		0.023 (0.108)	[-0.188, 0.234]	0.833	0.931
	Time Interaction
	Time × APOE ε4+	0.057 (0.020)	[0.017, 0.097]	0.006	0.064		0.064 (0.021)	[0.024, 0.105]	0.002	0.027	*	0.057 (0.027)	[0.005, 0.109]	0.035	0.39		0.066 (0.027)	[0.013, 0.119]	0.017	0.202
	Time × PXS	0.014 (0.010)	[-0.005, 0.033]	0.147	0.712		-0.005 (0.010)	[-0.025, 0.014]	0.58	0.712		0.010 (0.013)	[-0.015, 0.035]	0.434	0.965		-0.010 (0.013)	[-0.036, 0.015]	0.44	0.965
	Time × PRS	-0.006 (0.026)	[-0.058, 0.045]	0.815	0.851		-0.005 (0.026)	[-0.056, 0.046]	0.851	0.851		-0.009 (0.034)	[-0.075, 0.058]	0.799	0.899		-0.009 (0.034)	[-0.075, 0.056]	0.782	0.899
	Time × FHx	0.018 (0.024)	[-0.029, 0.065]	0.453	0.797		0.006 (0.024)	[-0.041, 0.054]	0.797	0.797		0.025 (0.032)	[-0.038, 0.088]	0.443	0.97		0.011 (0.032)	[-0.053, 0.074]	0.741	0.97
ptau217 (log)	APOE ε4+	0.217 (0.061)	[0.098, 0.336]	<0.001	0.003	**	0.227 (0.060)	[0.110, 0.343]	<0.001	0.002	**	0.155 (0.064)	[0.029, 0.280]	0.017	0.122		0.190 (0.066)	[0.061, 0.319]	0.005	0.042	*
	PXS	0.073 (0.029)	[0.017, 0.129]	0.012	0.121		0.022 (0.031)	[-0.038, 0.083]	0.465	0.963		0.047 (0.030)	[-0.013, 0.106]	0.128	0.964		0.019 (0.034)	[-0.048, 0.086]	0.579	0.964
	PRS	0.045 (0.080)	[-0.111, 0.202]	0.571	0.926		0.052 (0.078)	[-0.100, 0.205]	0.502	0.926		0.010 (0.082)	[-0.150, 0.171]	0.902	0.946		0.041 (0.084)	[-0.124, 0.206]	0.627	0.946
	FHx	0.050 (0.074)	[-0.095, 0.194]	0.5	0.852		0.029 (0.072)	[-0.112, 0.171]	0.684	0.852		0.117 (0.076)	[-0.033, 0.267]	0.129	0.904		0.123 (0.077)	[-0.028, 0.273]	0.113	0.904
	Time Interaction
	Time × APOE ε4+	0.011 (0.008)	[-0.005, 0.026]	0.184	0.946		0.013 (0.008)	[-0.003, 0.029]	0.122	0.946		0.018 (0.010)	[-0.002, 0.039]	0.083	0.744		0.019 (0.011)	[-0.002, 0.040]	0.073	0.73
	Time × PXS	0.007 (0.004)	[-0.000, 0.014]	0.058	0.639		0.002 (0.004)	[-0.006, 0.011]	0.598	0.712		0.002 (0.005)	[-0.007, 0.012]	0.608	0.965		-0.002 (0.006)	[-0.013, 0.009]	0.716	0.965
	Time × PRS	0.003 (0.011)	[-0.018, 0.024]	0.774	0.851		0.002 (0.011)	[-0.018, 0.023]	0.825	0.851		-0.002 (0.013)	[-0.028, 0.025]	0.899	0.899		-0.007 (0.014)	[-0.034, 0.019]	0.585	0.899
	Time × FHx	0.006 (0.010)	[-0.013, 0.025]	0.551	0.797		0.007 (0.010)	[-0.012, 0.026]	0.463	0.797		0.004 (0.012)	[-0.020, 0.028]	0.751	0.97		0.004 (0.012)	[-0.020, 0.028]	0.741	0.97
ptau217/Aβ42 ratio	APOE ε4+	0.339 (0.066)	[0.209, 0.469]	<0.001	<0.001	***	0.348 (0.067)	[0.216, 0.479]	<0.001	<0.001	***	0.215 (0.074)	[0.070, 0.360]	0.004	0.041	*	0.234 (0.076)	[0.084, 0.383]	0.002	0.029	*
	PXS	0.048 (0.032)	[-0.016, 0.111]	0.141	0.963		-0.002 (0.033)	[-0.066, 0.063]	0.963	0.963		0.011 (0.036)	[-0.060, 0.082]	0.764	0.964		-0.021 (0.037)	[-0.094, 0.051]	0.571	0.964
	PRS	-0.017 (0.088)	[-0.190, 0.156]	0.844	0.926		-0.014 (0.088)	[-0.186, 0.159]	0.875	0.926		-0.111 (0.096)	[-0.300, 0.078]	0.25	0.946		-0.109 (0.098)	[-0.300, 0.083]	0.267	0.946
	FHx	0.137 (0.079)	[-0.018, 0.292]	0.084	0.84		0.103 (0.079)	[-0.052, 0.259]	0.195	0.852		0.235 (0.089)	[0.061, 0.409]	0.009	0.104		0.217 (0.090)	[0.041, 0.393]	0.016	0.179
	Time Interaction
	Time × APOE ε4+	0.022 (0.018)	[-0.013, 0.056]	0.22	0.946		0.025 (0.018)	[-0.011, 0.060]	0.173	0.946		0.008 (0.021)	[-0.033, 0.048]	0.71	0.913		0.017 (0.021)	[-0.024, 0.059]	0.419	0.913
	Time × PXS	0.010 (0.008)	[-0.006, 0.026]	0.219	0.712		-0.004 (0.009)	[-0.021, 0.014]	0.674	0.712		-0.002 (0.010)	[-0.021, 0.017]	0.802	0.965		-0.007 (0.010)	[-0.028, 0.013]	0.473	0.965
	Time × PRS	-0.016 (0.023)	[-0.061, 0.029]	0.494	0.851		-0.017 (0.023)	[-0.062, 0.028]	0.457	0.851		-0.013 (0.026)	[-0.065, 0.039]	0.629	0.899		-0.015 (0.027)	[-0.067, 0.038]	0.587	0.899
	Time × FHx	-0.018 (0.020)	[-0.058, 0.021]	0.359	0.797		-0.027 (0.021)	[-0.068, 0.013]	0.189	0.797		-0.005 (0.024)	[-0.052, 0.042]	0.836	0.97		-0.012 (0.025)	[-0.061, 0.036]	0.62	0.97
Note: p: unadjusted; p.adj: Hochberg-adjusted per predictor family (8 families: APOE, PXS, PRS, FHx × main effect/time interaction; 12 tests each: 6 biomarkers × 2 models). Time × β: additional change in biomarker slope per 1-unit increase in predictor. Stars denote adjusted p: *<0.05, **<0.01, ***<0.001. — = not applicable (CogDrisk model does not adjust for demographic covariates). Abbreviation…
